# Common genetic associations between age-related diseases

**DOI:** 10.1101/2020.06.16.20132621

**Authors:** Handan Melike Dönertaş, Daniel K. Fabian, Matías Fuentealba Valenzuela, Linda Partridge, Janet M. Thornton

## Abstract

Age is a common risk factor in many diseases, but the molecular basis for this relationship is elusive. In this study we identified 4 disease clusters from 116 diseases in the UK Biobank data, defined by their age-of-onset profiles, and found that diseases with the same onset profile are genetically more similar, suggesting a common etiology. This similarity was not explained by disease categories, co-occurrences or disease cause-effect relationships. Two of the four disease clusters had an increased risk of occurrence from age 20 and 40 years respectively. They both showed an association with known aging-related genes, yet differed in functional enrichment and evolutionary profiles. Moreover, they both had age-related expression and methylation changes. We also tested mutation accumulation and antagonistic pleiotropy theories of aging and found support for both.
