## Supplemental Table 1 for "Common genetic associations between age-related diseases"

### Sheet: TableS1
Disease	Number of Cases	Age-of-onset Cluster	Disease Category
angina	15527	1	cardiovascular
atrial fibrillation	3537	1	cardiovascular
cardiovascular	177923	1	cardiovascular
cerebrovascular disease	8915	1	cardiovascular
essential hypertension	2287	1	cardiovascular
heart arrhythmia	7207	1	cardiovascular
heart attack/myocardial infarction	11081	1	cardiovascular
heart/cardiac problem	34616	1	cardiovascular
high cholesterol	59853	1	cardiovascular
hypertension	129909	1	cardiovascular
stroke	6925	1	cardiovascular
diabetes	24659	1	endocrine/diabetes
endocrine/diabetes	51949	1	endocrine/diabetes
type 2 diabetes	3260	1	endocrine/diabetes
diverticular disease/diverticulitis	5218	1	gastrointestinal/abdominal
connective tissue disorder	3206	1	immunological/systemic disorders
bone disorder	10730	1	musculoskeletal/trauma
osteoporosis	7751	1	musculoskeletal/trauma
cataract	7038	1	neurology/eye/psychiatry
eye/eyelid problem	19915	1	neurology/eye/psychiatry
glaucoma	5126	1	neurology/eye/psychiatry
peripheral nerve disorder	2595	1	neurology/eye/psychiatry
retinal problem	2902	1	neurology/eye/psychiatry
bladder problem (not cancer)	4549	1	renal/urology
renal/urology	22855	1	renal/urology
deep venous thrombosis (dvt)	9529	2	cardiovascular
heart valve problem/heart murmur	3742	2	cardiovascular
pulmonary embolism +/- dvt	3940	2	cardiovascular
venous thromboembolic disease	12240	2	cardiovascular
hyperthyroidism/thyrotoxicosis	3731	2	endocrine/diabetes
hypothyroidism/myxoedema	23497	2	endocrine/diabetes
thyroid problem (not cancer)	28254	2	endocrine/diabetes
abdominal hernia	2800	2	gastrointestinal/abdominal
bowel problem	31766	2	gastrointestinal/abdominal
cholelithiasis/gall stones	7895	2	gastrointestinal/abdominal
gall bladder disease	8587	2	gastrointestinal/abdominal
gastric/stomach ulcers	3531	2	gastrointestinal/abdominal
gastro-oesophageal reflux (gord) / gastric reflux	20381	2	gastrointestinal/abdominal
gastrointestinal/abdominal	77978	2	gastrointestinal/abdominal
hiatus hernia	10810	2	gastrointestinal/abdominal
irritable bowel syndrome	11168	2	gastrointestinal/abdominal
liver/biliary/pancreas problem	13495	2	gastrointestinal/abdominal
oesophageal disorder	31526	2	gastrointestinal/abdominal
other abdominal problem	6260	2	gastrointestinal/abdominal
stomach disorder	5454	2	gastrointestinal/abdominal
anaemia	5259	2	haematology/dermatology
haematology	7202	2	haematology/dermatology
iron deficiency anaemia	2941	2	haematology/dermatology
arthritis (nos)	3777	2	musculoskeletal/trauma
back pain	2866	2	musculoskeletal/trauma
back problem	28856	2	musculoskeletal/trauma
cervical spondylosis	3352	2	musculoskeletal/trauma
disc problem	9190	2	musculoskeletal/trauma
gout	6810	2	musculoskeletal/trauma
joint disorder	60819	2	musculoskeletal/trauma
muscle or soft tissue injuries	3470	2	musculoskeletal/trauma
muscle/soft tissue problem	10007	2	musculoskeletal/trauma
musculoskeletal/trauma	106605	2	musculoskeletal/trauma
neck problem/injury	3764	2	musculoskeletal/trauma
osteoarthritis	39515	2	musculoskeletal/trauma
other joint disorder	4698	2	musculoskeletal/trauma
prolapsed disc/slipped disc	7987	2	musculoskeletal/trauma
rheumatoid arthritis	5427	2	musculoskeletal/trauma
sciatica	4549	2	musculoskeletal/trauma
spine arthritis/spondylitis	4113	2	musculoskeletal/trauma
anxiety/panic attacks	6514	2	neurology/eye/psychiatry
chronic/degenerative neurological problem	2960	2	neurology/eye/psychiatry
depression	27568	2	neurology/eye/psychiatry
neurology/eye/psychiatry	83484	2	neurology/eye/psychiatry
psychological/psychiatric problem	36199	2	neurology/eye/psychiatry
kidney stone/ureter stone/bladder stone	3725	2	renal/urology
other renal/kidney problem	2609	2	renal/urology
urinary tract infection/kidney infection	2691	2	renal/urology
ear/vestibular disorder	7134	2	respiratory/ent
emphysema/chronic bronchitis	10174	2	respiratory/ent
other respiratory problems	5283	2	respiratory/ent
appendicitis	4089	3	gastrointestinal/abdominal
hepatitis	2450	3	gastrointestinal/abdominal
inflammatory bowel disease	4101	3	gastrointestinal/abdominal
ulcerative colitis	2515	3	gastrointestinal/abdominal
dermatology	20101	3	haematology/dermatology
eczema/dermatitis	12176	3	haematology/dermatology
haematology/dermatology	26874	3	haematology/dermatology
psoriasis	5427	3	haematology/dermatology
allergy or anaphylactic reaction to drug	4133	3	immunological/systemic disorders
allergy or anaphylactic reaction to food	2185	3	immunological/systemic disorders
allergy/hypersensitivity/anaphylaxis	35890	3	immunological/systemic disorders
chronic fatigue syndrome	2092	3	immunological/systemic disorders
hayfever/allergic rhinitis	27415	3	immunological/systemic disorders
immunological/systemic disorders	41530	3	immunological/systemic disorders
fracture	8844	3	musculoskeletal/trauma
fracture forearm / wrist	2291	3	musculoskeletal/trauma
fracture lower leg / ankle	2594	3	musculoskeletal/trauma
fracture pelvis & lower limb	4080	3	musculoskeletal/trauma
fracture upper limb & shoulder	4335	3	musculoskeletal/trauma
epilepsy	3900	3	neurology/eye/psychiatry
headaches (not migraine)	4122	3	neurology/eye/psychiatry
migraine	13971	3	neurology/eye/psychiatry
neurological injury/trauma	2646	3	neurology/eye/psychiatry
neurology	32651	3	neurology/eye/psychiatry
other neurological problem	6863	3	neurology/eye/psychiatry
asthma	56087	3	respiratory/ent
chronic sinusitis	3014	3	respiratory/ent
ent disorder/not cancer	17317	3	respiratory/ent
nasal/sinus disorder	6734	3	respiratory/ent
respiratory/ent	86427	3	respiratory/ent
bacterial infection	4920	4	infections
infections	9190	4	infections
tuberculosis (tb)	2473	4	infections
viral infection	3839	4	infections
infection of nervous system	2361	4	neurology/eye/psychiatry
bronchitis	3510	4	respiratory/ent
pneumonia	6666	4	respiratory/ent
respiratory infection	6803	4	respiratory/ent
throat or larynx disorder	3945	4	respiratory/ent
tonsiltis	3300	4	respiratory/ent
