## Supplemental Table 2 for "Common genetic associations between age-related diseases"

### Sheet: TableS2
Disease 1	Disease 2	FDR corrected p-value	Genetic Correlation (rho)	Standard Error of rho	Mean Genetic Causality Proportion (GCP)	Standard Error of GCP
venous thromboembolic disease	bowel problem	2.50694e-28	0.139623	0.0975606	0.974575	0.0324419
pulmonary embolism +/- dvt	bowel problem	2.92152e-09	0.20756	0.115317	0.904073	0.206147
deep venous thrombosis (dvt)	neurology	2.19825e-41	0.194328	0.0949654	0.898525	0.0796795
atrial fibrillation	neurology/eye/psychiatry	3.59048e-10	0.219776	0.0811671	0.879356	0.0688936
deep venous thrombosis (dvt)	musculoskeletal/trauma	1.77938e-30	0.269156	0.0834856	0.863543	0.103109
cholelithiasis/gall stones	gastro-oesophageal reflux (gord) / gastric reflux	1.63778e-17	0.273356	0.108613	0.855433	0.109625
type 2 diabetes	hayfever/allergic rhinitis	2.51411e-07	0.192564	0.0897672	0.852965	0.141631
deep venous thrombosis (dvt)	bowel problem	1.2004e-42	0.0951808	0.0994002	0.844747	0.1578
deep venous thrombosis (dvt)	prolapsed disc/slipped disc	0.00169764	0.171161	0.130559	0.839062	0.234694
pulmonary embolism +/- dvt	neurology/eye/psychiatry	1.1449e-22	0.245252	0.0889994	0.834059	0.117259
diverticular disease/diverticulitis	gastro-oesophageal reflux (gord) / gastric reflux	1.21952e-06	0.44064	0.0839251	0.832635	0.134436
deep venous thrombosis (dvt)	eye/eyelid problem	1.80166e-22	0.232894	0.0978773	0.826899	0.1192
gall bladder disease	gastro-oesophageal reflux (gord) / gastric reflux	1.46068e-10	0.311024	0.113175	0.826451	0.12966
deep venous thrombosis (dvt)	neurology/eye/psychiatry	1.43229e-34	0.162613	0.0905907	0.81525	0.122196
venous thromboembolic disease	neurology	1.58249e-24	0.199037	0.085768	0.815113	0.125496
venous thromboembolic disease	neurology/eye/psychiatry	2.80269e-24	0.201162	0.0874868	0.810102	0.128116
type 2 diabetes	allergy/hypersensitivity/anaphylaxis	7.04904e-06	0.246315	0.0868057	0.809214	0.303129
high cholesterol	gastro-oesophageal reflux (gord) / gastric reflux	2.23477e-08	0.276142	0.068229	0.806933	0.113808
venous thromboembolic disease	eye/eyelid problem	1.51936e-19	0.237653	0.104318	0.80625	0.129674
pulmonary embolism +/- dvt	eye/eyelid problem	5.21576e-10	0.340285	0.139773	0.804	0.139926
venous thromboembolic disease	heart attack/myocardial infarction	3.15243e-08	0.338887	0.073601	0.79295	0.148979
cholelithiasis/gall stones	oesophageal disorder	1.04185e-17	0.180421	0.0761065	0.791997	0.142478
deep venous thrombosis (dvt)	liver/biliary/pancreas problem	0.00152286	0.142163	0.185423	0.791285	0.164864
gall bladder disease	neurology/eye/psychiatry	2.79472e-16	0.213432	0.0846412	0.7891	0.140947
osteoarthritis	hiatus hernia	0.00119642	0.373534	0.0732913	0.787698	0.185068
liver/biliary/pancreas problem	renal/urology	1.08415e-19	0.275476	0.126559	0.787201	0.133687
type 2 diabetes	immunological/systemic disorders	0.000573526	0.266195	0.0952202	0.786372	0.171001
asthma	emphysema/chronic bronchitis	0.000120649	0.561117	0.05243	0.783758	0.159265
osteoporosis	oesophageal disorder	1.58053e-15	0.244235	0.07237	0.778571	0.145245
diabetes	high cholesterol	0.00805715	0.360187	0.0680048	0.776034	0.192215
cholelithiasis/gall stones	neurology/eye/psychiatry	1.91352e-18	0.183094	0.0864757	0.775444	0.145299
deep venous thrombosis (dvt)	angina	2.65463e-08	0.27462	0.0900545	0.774602	0.157142
atrial fibrillation	angina	1.81035e-10	-0.0825266	0.0814567	0.766192	0.185765
deep venous thrombosis (dvt)	heart attack/myocardial infarction	2.07885e-07	0.295915	0.0824593	0.762177	0.164096
gall bladder disease	oesophageal disorder	1.15945e-08	0.234136	0.078897	0.761366	0.163444
rheumatoid arthritis	osteoarthritis	7.64003e-06	0.465598	0.11273	0.760355	0.164885
bone disorder	oesophageal disorder	4.62897e-12	0.252848	0.0767667	0.755323	0.157145
type 2 diabetes	migraine	1.73838e-09	-0.150577	0.108697	0.754337	0.167873
pulmonary embolism +/- dvt	gastro-oesophageal reflux (gord) / gastric reflux	0.000200354	0.234199	0.143358	0.751855	0.191231
renal/urology	gastro-oesophageal reflux (gord) / gastric reflux	1.27448e-06	0.287695	0.100773	0.750612	0.282274
eczema/dermatitis	osteoarthritis	3.28171e-06	0.242944	0.0879528	0.745439	0.173366
atrial fibrillation	hayfever/allergic rhinitis	1.65698e-28	0.108566	0.0902932	0.744571	0.157535
venous thromboembolic disease	gastro-oesophageal reflux (gord) / gastric reflux	2.80197e-05	0.260591	0.102582	0.743388	0.176596
type 2 diabetes	disc problem	6.72238e-05	0.298532	0.127403	0.737628	0.17983
pulmonary embolism +/- dvt	diverticular disease/diverticulitis	6.17066e-17	0.129828	0.100735	0.737361	0.169097
eczema/dermatitis	musculoskeletal/trauma	6.62122e-09	0.240307	0.0739958	0.733799	0.175491
deep venous thrombosis (dvt)	migraine	7.92293e-18	0.0694511	0.0903316	0.732926	0.0619122
pulmonary embolism +/- dvt	heart attack/myocardial infarction	0.00296624	0.424901	0.102238	0.728879	0.193887
heart arrhythmia	liver/biliary/pancreas problem	3.95274e-05	0.206392	0.117876	0.726243	0.294504
glaucoma	diverticular disease/diverticulitis	0.000184347	0.193226	0.0870778	0.724191	0.188642
venous thromboembolic disease	oesophageal disorder	2.25498e-10	0.176865	0.0729781	0.721857	0.166016
deep venous thrombosis (dvt)	respiratory/ent	3.9476e-06	0.23768	0.071398	0.718251	0.184663
atrial fibrillation	psychological/psychiatric problem	1.85147e-11	0.177917	0.083557	0.716618	0.176092
atrial fibrillation	allergy/hypersensitivity/anaphylaxis	2.73026e-46	0.0846853	0.0835351	0.712652	0.191785
heart arrhythmia	allergy/hypersensitivity/anaphylaxis	1.55968e-19	0.102479	0.0834896	0.711861	0.17603
venous thromboembolic disease	angina	6.70086e-05	0.271473	0.0812247	0.709278	0.190291
deep venous thrombosis (dvt)	oesophageal disorder	3.46858e-07	0.177535	0.0764953	0.707064	0.184703
deep venous thrombosis (dvt)	asthma	1.2719e-08	0.153112	0.0664958	0.705742	0.186503
diabetes	cardiovascular	0.00903805	0.399673	0.040367	0.70293	0.20652
venous thromboembolic disease	musculoskeletal/trauma	0.00153233	0.27707	0.0749254	0.700421	0.215956
type 2 diabetes	high cholesterol	0.00485505	0.352989	0.095185	0.699154	0.24084
venous thromboembolic disease	prolapsed disc/slipped disc	0.000383246	0.167299	0.112079	0.69774	0.252188
high cholesterol	gastrointestinal/abdominal	1.38135e-07	0.16721	0.0516551	0.694662	0.193509
deep venous thrombosis (dvt)	gastro-oesophageal reflux (gord) / gastric reflux	0.00299147	0.244949	0.0979783	0.687836	0.208883
endocrine/diabetes	musculoskeletal/trauma	1.86697e-05	0.215896	0.044811	0.678442	0.220503
dermatology	musculoskeletal/trauma	4.37777e-06	0.197516	0.0809423	0.676201	0.209764
gall bladder disease	psychological/psychiatric problem	9.20788e-06	0.150028	0.0914728	0.676001	0.205103
venous thromboembolic disease	asthma	2.84123e-05	0.16662	0.0630074	0.674706	0.207798
endocrine/diabetes	joint disorder	3.01311e-11	0.207606	0.0496513	0.670388	0.17794
hyperthyroidism/thyrotoxicosis	gastro-oesophageal reflux (gord) / gastric reflux	3.12304e-06	0.164636	0.10454	0.669651	0.202918
emphysema/chronic bronchitis	pulmonary embolism +/- dvt	0.00167041	0.267706	0.110304	0.66761	0.233242
heart arrhythmia	hayfever/allergic rhinitis	1.51022e-16	0.098134	0.0889037	0.660838	0.212932
venous thromboembolic disease	migraine	2.57902e-18	0.0712805	0.0828709	0.657406	0.193694
renal/urology	oesophageal disorder	0.00053672	0.256295	0.083922	0.652826	0.220854
osteoporosis	gastro-oesophageal reflux (gord) / gastric reflux	0.00468507	0.24471	0.103218	0.642699	0.219483
atrial fibrillation	immunological/systemic disorders	2.44142e-23	0.0821297	0.0846633	0.641272	0.212845
atrial fibrillation	hyperthyroidism/thyrotoxicosis	0.00298889	0.187972	0.127669	0.64035	0.222566
type 2 diabetes	liver/biliary/pancreas problem	1.97747e-05	0.120404	0.176668	0.63967	0.502784
kidney stone/ureter stone/bladder stone	bone disorder	0.000806838	0.313968	0.108497	0.636869	0.44132
prolapsed disc/slipped disc	renal/urology	7.71703e-07	0.23699	0.127652	0.634761	0.188848
emphysema/chronic bronchitis	deep venous thrombosis (dvt)	1.07355e-08	0.288282	0.120368	0.634454	0.221215
pulmonary embolism +/- dvt	oesophageal disorder	0.000160734	0.192802	0.101537	0.631406	0.210162
cholelithiasis/gall stones	psychological/psychiatric problem	0.000201813	0.119961	0.0995651	0.629358	0.223942
thyroid problem (not cancer)	bone disorder	0.00717709	0.199146	0.0736078	0.628938	0.226787
eczema/dermatitis	joint disorder	2.54751e-06	0.156686	0.0680731	0.623234	0.241327
haematology/dermatology	joint disorder	0.000445899	0.162113	0.0717451	0.622928	0.244928
pulmonary embolism +/- dvt	glaucoma	0.00412429	0.185946	0.0964512	0.622507	0.223856
dermatology	joint disorder	0.00412429	0.153872	0.0734987	0.619244	0.229841
venous thromboembolic disease	diverticular disease/diverticulitis	4.62644e-15	0.0822791	0.0869581	0.619059	0.176848
eye/eyelid problem	bowel problem	3.23467e-07	0.260598	0.104259	0.618898	0.223135
pulmonary embolism +/- dvt	neurology	7.77314e-05	0.148291	0.0993378	0.610631	0.201628
