## Supplemental Table 4 for "Common genetic associations between age-related diseases"

### Sheet: TableS4
Age of Onset Cluster	Type	Number of Genes	Genes
1	Multidisease	816	A4GNT, ABCA1, ABCB8, ABCC10, ABCC8, ABCF3, ABHD17C, ACAT2, ACE, ACE3P, ACOX1, ACSF3, ACSM6, ACTR1A, ACTR8, ADAMTS7, ADAMTS7P3, ADCY3, ADCY5, ADRB1, AGAP3, AGPAT4, AGT, AGTRAP, AIDA, AIRN, AKTIP, ALDH9A1, ALG9, ALKBH8, ALOX5, ALS2CL, AMIGO1, ANHX, ANKDD1B, ANKEF1, ANKH, ANKLE2, ANTXR2, AOC1, AOPEP, APOA4, APOA5, APOB, APOC1, APOC1P1, APOC2, APOC3, APOE, APOLD1, AQP1, AQP5, ARFGAP2, ARHGAP15, ARHGA…
1	Multicategory	84	ABCA1, ABCC8, AKTIP, ANKH, ARHGAP15, ARL15, ATP13A1, ATP2B1, BCAR1, BNIP3P9, BORCS8, C1GALT1, CAV1, CAV2, CCND1, CCNE2, CDKAL1, CDKN2A, CDKN2B, CDKN2B-AS1, CEBPA-DT, CEBPG, CENPW, CEP41, CFAP251, CFDP1, CHST8, COBLL1, EHD4, ESRP1, FBN2, FIGN, FRA10AC1, GATAD2A, GMIP, GRB14, HAPLN4, HIVEP2, HMGA2, IGF2BP2, INTS8, IRS1, JAG1, JMJD7-PLA2G4B, KCNJ11, KLF14, LINC01126, LINC01184, MAPKBP1, MARK3, MAU2,…
1 & 2	Multidisease	581	A2M, ABCA6, ABCG5, ABCG8, ABO, ACAD10, ACAP1, ACHE, ACP2, ACSS2, ADAM15, ADAM1B, ADAMTS13, ADAMTSL2, ADH1B, AGBL2, AGO2, AKAP11, ALDH16A1, ALDH2, ALDH8A1, ALG1L11P, ALG1L13P, AMBRA1, ANAPC16, ANP32B, AP1S1, AP4B1, AP4B1-AS1, APIP, APOA1, APTR, ARHGAP1, ARID1A, ARID5B, ARNTL, ARRDC2, ATG13, ATRAID, ATXN2, B3GNT2, BABAM2, BAD, BANK1, BAZ1B, BAZ2B, BCL2L15, BCL7A, BCL7B, BDH2, BHLHE40, BHLHE40-AS1, …
1 & 2	Multicategory	339	ABCG5, ABCG8, ACAD10, ACAP1, ADAM15, ADAM1B, ADH1B, AKAP11, ALDH2, ALDH8A1, ALG1L11P, ALG1L13P, ANAPC16, APOA1, APTR, ARID1A, ARNTL, ATRAID, ATXN2, BABAM2, BAD, BANK1, BAZ1B, BCL7A, BCL7B, BDH2, BLK, BRAP, BUD13, BUD23, C12orf43, C2orf16, C2orf74, C8orf49, CA11, CAD, CAND2, CARD8-AS1, CARF, CCDC121, CCDC63, CCDC88B, CDK5RAP3, CDKN2D, CEP170, CGREF1, CLDN23, CLDN7, CLNK, CMAHP, COLEC10, CPLX3, CRH…
1 & 2 & 3	Multicategory	191	ABT1, ACADS, ACBD4, AHI1, AHSA2P, AP1M2, AP5B1, ARHGAP27, BACH2, BAK1, BANF1, BECN1, BTN1A1, BTN2A1, BTN2A2, BTN2A3P, BTN3A1, BTN3A2, BTN3A3, C11orf49, CAMK4, CARMIL1, CDK10, CDK2, CEP76, CHMP1A, CHRNB1, CNTNAP1, CORO2A, CPSF7, CST6, CUTA, DAGLA, DAXX, DCAKD, DHX58, DMPK, DMWD, DND1P1, DPP3, EFCAB13, EFEMP2, EIF1AD, ENO1, ERBB3, FADS1, FADS2, FEN1, FIBP, GPR18, GPR183, GUSBP2, H1-2, H1-5, H2AC15,…
1 & 3	Multicategory	124	ABI3, ACSL6, ADAM19, ADO, ASB16-AS1, BCL3, BOP1, C11orf1, C11orf52, CARD9, CCDC32, CCND2, CEACAM19, CENPS, CHP1, COL11A2, CPSF1, CREB3L1, CRTC3, CRYAB, CTSW, DLAT, DM1-AS, DOCK3, EBF1, EFTUD2, EIF2S2P3, EMSY, ENTR1, ETS1, FAM114A1, FGF11, FHL5, FUT9, GATC, GDF9, GDPGP1, GFOD1, GNGT2, GOLGA2P7, GOLGA6L4, GVQW3, HHEX, HOXA11-AS, HOXB-AS1, HOXB-AS2, HOXB2, HOXB3, HSD17B6, HSPA4, HSPB2, INPP5E, IRF1,…
2	Multidisease	276	A2M-AS1, A2MP1, ABCB1, ABCB4, ABCG2, ACAP3, ACTN4P2, ACTR1B, ADCY7, AFF1, AGRP, AK4, ANKRD36, ANKRD36B, ANKRD65, ARHGAP31, ARMS2, ASCC1, ASCC2, ATAD3B, ATAD3C, ATP1B1, ATP4A, ATP6V0D1, B3GALT6, BLZF1, BRD7, BTBD16, C16orf86, C1orf112, C1QTNF12, C2orf92, C4orf36, CAMKMT, CASC19, CASC8, CBLB, CCDC181, CD274, CD80, CD86, CEP250, CHRNA9, CHST3, CIP2A, COMMD2, CROT, CRX, CTCF, CTRL, CYP2D6, CYP4V2, DC…
2	Multicategory	17	ATP1B1, FAM149A, GLT8D1, GLYCTK, GNL3, HLA-DMB, HLA-DQB1, ITIH4-AS1, KLKB1, MUSTN1, NEK4, NT5DC2, PBRM1, PPM1M, RFT1, RPSAP70, STIMATE
2 & 3	Multidisease	112	ACO2, ADAD1, ADAMTSL4, APOBR, ARHGAP9, ARHGEF25, ARNT, ATP23, ATP2A1-AS1, CAMSAP2, CASC3, CCDC134, CD247, CDC37P1, CDC42BPG, CENPM, CETN4P, CLN3, CSDC2, DESI1, ERBB2, ESYT1, FARP2, FBXL20, FDX2, GLYCTK-AS1, GOLPH3L, GSDMA, GSDMB, HLA-DMA, HLA-DOB, HLA-DPA1, HLA-DPB1, HLA-DQB2, HORMAD1, HSD17B1, HSD17B8, IKZF3, IL21, IL27, ITK, KEAP1, KIAA1109, KLF3-AS1, L3MBTL2, L3MBTL2-AS1, LINC00299, LINC01016,…
2 & 3	Multicategory	110	ACO2, ADAD1, ADAMTSL4, APOBR, ARHGAP9, ARHGEF25, ARNT, ATP23, ATP2A1-AS1, CAMSAP2, CASC3, CCDC134, CD247, CDC37P1, CDC42BPG, CENPM, CETN4P, CLN3, CSDC2, DESI1, ERBB2, ESYT1, FARP2, FBXL20, FDX2, GLYCTK-AS1, GOLPH3L, GSDMA, GSDMB, HLA-DMA, HLA-DOB, HLA-DPA1, HLA-DPB1, HLA-DQB2, HORMAD1, HSD17B1, HSD17B8, IKZF3, IL21, IL27, ITK, KEAP1, KIAA1109, KLF3-AS1, L3MBTL2, L3MBTL2-AS1, LINC00299, LINC01016,…
3	Multidisease	249	AAGAB, ADAMTS4, ADAMTSL3, ADORA1, AFF4, ALOX15, ARFRP1, ASTN2, ASTN2-AS1, B4GALT3, C15orf61, C1orf174, C1orf68, C2CD4D-AS1, CAPSL, CCDC84-DT, CCNI2, CDC42SE1, CDC42SE2, CDK12, CELF3, CHI3L1, CHIT1, CIB1, CLEC16A, CLYBL, CRCT1, CRNN, CRTAP, CSF2, CSF3, CTSS, CTU2, CYBA, CYFIP2, D2HGDH, DDX6, DEXI, DOCK9, DOCK9-DT, EIF5AP4, ELAVL2, ERMP1, ETS2, EYA2, FADS3, FAM177A1, FCER1G, FCGR2A, FCGR2B, FCGR2C,…
3	Multicategory	108	ADAMTS4, B4GALT3, C1orf68, C2CD4D-AS1, CCDC84-DT, CDC42SE1, CLEC16A, CRNN, CTSS, D2HGDH, DDX6, DEXI, ERMP1, FCER1G, FLG, FLG-AS1, FLG2, GABPB2, GAL3ST2, GATA3, GATA3-AS1, GJA1, GLDC, HDLBP, HNRNPCP4, HRNR, IL13, IL18R1, IL18RAP, IL1R1, IL1RL1, IL1RL2, IL2, IL23R, IL33, IL4, IL6R, IL7R, ING5, IQCH-AS1, ITGB8, KIF3A, KPRP, KRT24, LCE1A, LCE1B, LCE1D, LCE1E, LCE3C, LCE5A, LINC01237, LINC01238, LINC0…
