## Supplemental Table 5 for "Common genetic associations between age-related diseases"

### Sheet: TableS5
Age of Onset Cluster	Type	Aging Database	Gene
1	Multicategory	CellAge	CAV1
1	Multicategory	CellAge	CCND1
1	Multicategory	CellAge	CDKN2A
1	Multicategory	CellAge	CDKN2B
1	Multicategory	CellAge	PIK3C2A
1	Multicategory	DrugAge	ABCA1
1	Multicategory	DrugAge	CCND1
1	Multicategory	DrugAge	CDKN2A
1	Multicategory	DrugAge	KCNJ11
1	Multicategory	DrugAge	MGA
1	Multicategory	DrugAge	PIK3C2A
1	Multicategory	DrugAge	RBL2
1	Multicategory	DrugAge	SCN2A
1	Multicategory	GenAge-Human	CDKN2A
1	Multicategory	GenAge-Human	CDKN2B
1	Multicategory	GenAge-Human	IRS1
1	Multicategory	GenAge-Model	CAV1
1	Multicategory	GenAge-Model	IRS1
1	Multicategory	GenAge-Model	ZNF101
1	Multidisease	CellAge	AGT
1	Multidisease	CellAge	BAG3
1	Multidisease	CellAge	CDKN1B
1	Multidisease	CellAge	CENPA
1	Multidisease	CellAge	LIMA1
1	Multidisease	CellAge	NADK
1	Multidisease	CellAge	PMVK
1	Multidisease	CellAge	SENP1
1	Multidisease	CellAge	TBX2
1	Multidisease	CellAge	WNT16
1	Multidisease	CellAge	CAV1
1	Multidisease	CellAge	CCND1
1	Multidisease	CellAge	CDKN2A
1	Multidisease	CellAge	CDKN2B
1	Multidisease	CellAge	PIK3C2A
1	Multidisease	DrugAge	ACE
1	Multidisease	DrugAge	ADRB1
1	Multidisease	DrugAge	AGT
1	Multidisease	DrugAge	ALOX5
1	Multidisease	DrugAge	APOB
1	Multidisease	DrugAge	APOE
1	Multidisease	DrugAge	AQP1
1	Multidisease	DrugAge	ASIC1
1	Multidisease	DrugAge	ASIC3
1	Multidisease	DrugAge	BCL2
1	Multidisease	DrugAge	CACNA1D
1	Multidisease	DrugAge	CARM1
1	Multidisease	DrugAge	CDKN1B
1	Multidisease	DrugAge	CYP1A2
1	Multidisease	DrugAge	CYP2C8
1	Multidisease	DrugAge	FES
1	Multidisease	DrugAge	GSTM1
1	Multidisease	DrugAge	HMGCR
1	Multidisease	DrugAge	HP
1	Multidisease	DrugAge	HRH1
1	Multidisease	DrugAge	KCNH2
1	Multidisease	DrugAge	LDLR
1	Multidisease	DrugAge	LPL
1	Multidisease	DrugAge	MTHFR
1	Multidisease	DrugAge	MTNR1B
1	Multidisease	DrugAge	MYO9B
1	Multidisease	DrugAge	NR1H3
1	Multidisease	DrugAge	P2RY11
1	Multidisease	DrugAge	PAX2
1	Multidisease	DrugAge	PDE5A
1	Multidisease	DrugAge	PECAM1
1	Multidisease	DrugAge	PLG
1	Multidisease	DrugAge	PRKCI
1	Multidisease	DrugAge	TAT
1	Multidisease	DrugAge	TSC2
1	Multidisease	DrugAge	TUBB3
1	Multidisease	DrugAge	TYMS
1	Multidisease	DrugAge	VDR
1	Multidisease	DrugAge	ABCA1
1	Multidisease	DrugAge	CCND1
1	Multidisease	DrugAge	CDKN2A
1	Multidisease	DrugAge	KCNJ11
1	Multidisease	DrugAge	MGA
1	Multidisease	DrugAge	PIK3C2A
1	Multidisease	DrugAge	RBL2
1	Multidisease	DrugAge	SCN2A
1	Multidisease	GenAge-Human	ADCY5
1	Multidisease	GenAge-Human	APOC3
1	Multidisease	GenAge-Human	APOE
1	Multidisease	GenAge-Human	BCL2
1	Multidisease	GenAge-Human	CISD2
1	Multidisease	GenAge-Human	CLOCK
1	Multidisease	GenAge-Human	HELLS
1	Multidisease	GenAge-Human	HOXC4
1	Multidisease	GenAge-Human	NGF
1	Multidisease	GenAge-Human	SHC1
1	Multidisease	GenAge-Human	TRAP1
1	Multidisease	GenAge-Human	CDKN2A
1	Multidisease	GenAge-Human	CDKN2B
1	Multidisease	GenAge-Human	IRS1
1	Multidisease	GenAge-Model	ADCY5
1	Multidisease	GenAge-Model	APOE
1	Multidisease	GenAge-Model	ATG7
1	Multidisease	GenAge-Model	CERS5
1	Multidisease	GenAge-Model	CISD2
1	Multidisease	GenAge-Model	CLOCK
1	Multidisease	GenAge-Model	COX5A
1	Multidisease	GenAge-Model	CSH2
1	Multidisease	GenAge-Model	CYP2C19
1	Multidisease	GenAge-Model	CYP2C8
1	Multidisease	GenAge-Model	HELLS
1	Multidisease	GenAge-Model	IFT80
1	Multidisease	GenAge-Model	MGRN1
1	Multidisease	GenAge-Model	MTCH2
1	Multidisease	GenAge-Model	NDUFB10
1	Multidisease	GenAge-Model	NOS3
1	Multidisease	GenAge-Model	PHB
1	Multidisease	GenAge-Model	PRKAR2B
1	Multidisease	GenAge-Model	RPS6
1	Multidisease	GenAge-Model	SLC36A4
1	Multidisease	GenAge-Model	SNF8
1	Multidisease	GenAge-Model	SUPT4H1
1	Multidisease	GenAge-Model	TBXAS1
1	Multidisease	GenAge-Model	TES
1	Multidisease	GenAge-Model	TSC2
1	Multidisease	GenAge-Model	ZNF500
1	Multidisease	GenAge-Model	ZNF641
1	Multidisease	GenAge-Model	CAV1
1	Multidisease	GenAge-Model	IRS1
1	Multidisease	GenAge-Model	ZNF101
1 & 2	Multicategory	CellAge	BLK
1 & 2	Multicategory	CellAge	GATA4
1 & 2	Multicategory	CellAge	MAP3K6
1 & 2	Multicategory	CellAge	MAPKAPK5
1 & 2	Multicategory	CellAge	SMARCA4
1 & 2	Multicategory	CellAge	WT1
1 & 2	Multicategory	DrugAge	ALDH2
1 & 2	Multicategory	DrugAge	CDKN2D
1 & 2	Multicategory	DrugAge	CRHR2
1 & 2	Multicategory	DrugAge	CYP1A1
1 & 2	Multicategory	DrugAge	HCN3
1 & 2	Multicategory	DrugAge	ILF3
1 & 2	Multicategory	DrugAge	MUC1
1 & 2	Multicategory	DrugAge	PPARG
1 & 2	Multicategory	DrugAge	PTPN11
1 & 2	Multicategory	DrugAge	RIT1
1 & 2	Multicategory	DrugAge	UGT1A4
1 & 2	Multicategory	DrugAge	UGT1A9
1 & 2	Multicategory	DrugAge	WT1
1 & 2	Multicategory	DrugAge	ZFP36L2
1 & 2	Multicategory	GenAge-Human	ARNTL
1 & 2	Multicategory	GenAge-Human	FGF21
1 & 2	Multicategory	GenAge-Human	INSR
1 & 2	Multicategory	GenAge-Human	MSRA
1 & 2	Multicategory	GenAge-Human	NFKB1
1 & 2	Multicategory	GenAge-Human	PPARG
1 & 2	Multicategory	GenAge-Human	PTPN11
1 & 2	Multicategory	GenAge-Model	ARNTL
1 & 2	Multicategory	GenAge-Model	EIF2B4
1 & 2	Multicategory	GenAge-Model	EIF5A
1 & 2	Multicategory	GenAge-Model	GATA4
1 & 2	Multicategory	GenAge-Model	IFT172
1 & 2	Multicategory	GenAge-Model	INSR
1 & 2	Multicategory	GenAge-Model	ITGB3
1 & 2	Multicategory	GenAge-Model	MSRA
1 & 2	Multicategory	GenAge-Model	NEIL1
1 & 2	Multicategory	GenAge-Model	NRXN2
1 & 2	Multicategory	GenAge-Model	PLEKHH2
1 & 2	Multicategory	GenAge-Model	PPARG
1 & 2	Multicategory	GenAge-Model	PRDX5
1 & 2	Multicategory	GenAge-Model	PRKAG2
1 & 2	Multicategory	GenAge-Model	RPL6
1 & 2	Multicategory	GenAge-Model	TAGLN
1 & 2	Multidisease	CellAge	BHLHE40
1 & 2	Multidisease	CellAge	DDB2
1 & 2	Multidisease	CellAge	IRF3
1 & 2	Multidisease	CellAge	PLA2R1
1 & 2	Multidisease	CellAge	BLK
1 & 2	Multidisease	CellAge	GATA4
1 & 2	Multidisease	CellAge	MAP3K6
1 & 2	Multidisease	CellAge	MAPKAPK5
1 & 2	Multidisease	CellAge	SMARCA4
1 & 2	Multidisease	CellAge	WT1
1 & 2	Multidisease	DrugAge	ACHE
1 & 2	Multidisease	DrugAge	BHLHE40
1 & 2	Multidisease	DrugAge	CD28
1 & 2	Multidisease	DrugAge	CD44
1 & 2	Multidisease	DrugAge	CTLA4
1 & 2	Multidisease	DrugAge	F2
1 & 2	Multidisease	DrugAge	FLT3
1 & 2	Multidisease	DrugAge	GLS
1 & 2	Multidisease	DrugAge	HIPK1
1 & 2	Multidisease	DrugAge	IBSP
1 & 2	Multidisease	DrugAge	SPP1
1 & 2	Multidisease	DrugAge	SSTR3
1 & 2	Multidisease	DrugAge	TSHR
1 & 2	Multidisease	DrugAge	ALDH2
1 & 2	Multidisease	DrugAge	CDKN2D
1 & 2	Multidisease	DrugAge	CRHR2
1 & 2	Multidisease	DrugAge	CYP1A1
1 & 2	Multidisease	DrugAge	HCN3
1 & 2	Multidisease	DrugAge	ILF3
1 & 2	Multidisease	DrugAge	MUC1
1 & 2	Multidisease	DrugAge	PPARG
1 & 2	Multidisease	DrugAge	PTPN11
1 & 2	Multidisease	DrugAge	RIT1
1 & 2	Multidisease	DrugAge	UGT1A4
1 & 2	Multidisease	DrugAge	UGT1A9
1 & 2	Multidisease	DrugAge	WT1
1 & 2	Multidisease	DrugAge	ZFP36L2
1 & 2	Multidisease	GenAge-Human	A2M
1 & 2	Multidisease	GenAge-Human	ARHGAP1
1 & 2	Multidisease	GenAge-Human	GSS
1 & 2	Multidisease	GenAge-Human	JUND
1 & 2	Multidisease	GenAge-Human	PTK2
1 & 2	Multidisease	GenAge-Human	SSTR3
1 & 2	Multidisease	GenAge-Human	XPA
1 & 2	Multidisease	GenAge-Human	ARNTL
1 & 2	Multidisease	GenAge-Human	FGF21
1 & 2	Multidisease	GenAge-Human	INSR
1 & 2	Multidisease	GenAge-Human	MSRA
1 & 2	Multidisease	GenAge-Human	NFKB1
1 & 2	Multidisease	GenAge-Human	PPARG
1 & 2	Multidisease	GenAge-Human	PTPN11
1 & 2	Multidisease	GenAge-Model	ARHGAP1
1 & 2	Multidisease	GenAge-Model	EDEM2
1 & 2	Multidisease	GenAge-Model	HIPK1
1 & 2	Multidisease	GenAge-Model	ITCH
1 & 2	Multidisease	GenAge-Model	JUND
1 & 2	Multidisease	GenAge-Model	NDUFS3
1 & 2	Multidisease	GenAge-Model	PDE4C
1 & 2	Multidisease	GenAge-Model	RAB5C
1 & 2	Multidisease	GenAge-Model	RPS11
1 & 2	Multidisease	GenAge-Model	SURF1
1 & 2	Multidisease	GenAge-Model	XPA
1 & 2	Multidisease	GenAge-Model	ARNTL
1 & 2	Multidisease	GenAge-Model	EIF2B4
1 & 2	Multidisease	GenAge-Model	EIF5A
1 & 2	Multidisease	GenAge-Model	GATA4
1 & 2	Multidisease	GenAge-Model	IFT172
1 & 2	Multidisease	GenAge-Model	INSR
1 & 2	Multidisease	GenAge-Model	ITGB3
1 & 2	Multidisease	GenAge-Model	MSRA
1 & 2	Multidisease	GenAge-Model	NEIL1
1 & 2	Multidisease	GenAge-Model	NRXN2
1 & 2	Multidisease	GenAge-Model	PLEKHH2
1 & 2	Multidisease	GenAge-Model	PPARG
1 & 2	Multidisease	GenAge-Model	PRDX5
1 & 2	Multidisease	GenAge-Model	PRKAG2
1 & 2	Multidisease	GenAge-Model	RPL6
1 & 2	Multidisease	GenAge-Model	TAGLN
1 & 2 & 3	Multicategory	CellAge	TYK2
1 & 2 & 3	Multicategory	DrugAge	CDK2
1 & 2 & 3	Multicategory	DrugAge	GPR183
1 & 2 & 3	Multicategory	DrugAge	IL2RA
1 & 2 & 3	Multicategory	DrugAge	NAGLU
1 & 2 & 3	Multicategory	GenAge-Human	BAK1
1 & 2 & 3	Multicategory	GenAge-Human	FEN1
1 & 2 & 3	Multicategory	GenAge-Human	STAT3
1 & 2 & 3	Multicategory	GenAge-Model	BANF1
1 & 2 & 3	Multicategory	GenAge-Model	BECN1
1 & 2 & 3	Multicategory	GenAge-Model	FEN1
1 & 2 & 3	Multicategory	GenAge-Model	ITPR3
1 & 2 & 3	Multicategory	GenAge-Model	LEMD2
1 & 2 & 3	Multicategory	GenAge-Model	PDE4A
1 & 2 & 3	Multicategory	GenAge-Model	RAB5B
1 & 2 & 3	Multicategory	GenAge-Model	RPS18
1 & 2 & 3	Multicategory	GenAge-Model	RPS26
1 & 2 & 3	Multicategory	GenAge-Model	SYMPK
1 & 2 & 3	Multicategory	GenAge-Model	ZKSCAN3
1 & 2 & 3	Multicategory	GenAge-Model	ZKSCAN4
1 & 2 & 3	Multicategory	GenAge-Model	ZSCAN12
1 & 2 & 3	Multicategory	GenAge-Model	ZSCAN16
1 & 2 & 3	Multicategory	GenAge-Model	ZSCAN23
1 & 3	Multicategory	CellAge	ABI3
1 & 3	Multicategory	CellAge	ETS1
1 & 3	Multicategory	CellAge	HSPB2
1 & 3	Multicategory	CellAge	RAF1
1 & 3	Multicategory	CellAge	STAT5B
1 & 3	Multicategory	CellAge	TNFSF13
1 & 3	Multicategory	DrugAge	CARD9
1 & 3	Multicategory	DrugAge	HSPA4
1 & 3	Multicategory	DrugAge	HSPB2
1 & 3	Multicategory	DrugAge	RORA
1 & 3	Multicategory	GenAge-Human	MAPT
1 & 3	Multicategory	GenAge-Human	RELA
1 & 3	Multicategory	GenAge-Human	STAT5B
1 & 3	Multicategory	GenAge-Model	CRTC3
1 & 3	Multicategory	GenAge-Model	DLAT
1 & 3	Multicategory	GenAge-Model	LTK
2	Multicategory	CellAge	NEK4
2	Multicategory	CellAge	PBRM1
2	Multicategory	DrugAge	PBRM1
2	Multidisease	CellAge	BRD7
2	Multidisease	CellAge	ENDOG
2	Multidisease	CellAge	IRF5
2	Multidisease	CellAge	NEK6
2	Multidisease	CellAge	SOX5
2	Multidisease	CellAge	TERT
2	Multidisease	CellAge	TLR3
2	Multidisease	CellAge	NEK4
2	Multidisease	CellAge	PBRM1
2	Multidisease	DrugAge	ABCB1
2	Multidisease	DrugAge	ABCB4
2	Multidisease	DrugAge	ABCG2
2	Multidisease	DrugAge	CBLB
2	Multidisease	DrugAge	CD80
2	Multidisease	DrugAge	CYP2D6
2	Multidisease	DrugAge	DPP4
2	Multidisease	DrugAge	MAPK10
2	Multidisease	DrugAge	NR3C1
2	Multidisease	DrugAge	NTRK1
2	Multidisease	DrugAge	PIK3R2
2	Multidisease	DrugAge	PKN3
2	Multidisease	DrugAge	TG
2	Multidisease	DrugAge	VWF
2	Multidisease	DrugAge	PBRM1
2	Multidisease	GenAge-Human	NR3C1
2	Multidisease	GenAge-Human	TERT
2	Multidisease	GenAge-Model	CYP2D6
2	Multidisease	GenAge-Model	EPHA10
2	Multidisease	GenAge-Model	MAPK10
2	Multidisease	GenAge-Model	MEIS3
2	Multidisease	GenAge-Model	MTMR3
2	Multidisease	GenAge-Model	RANBP10
2	Multidisease	GenAge-Model	RRAS
2	Multidisease	GenAge-Model	SKP1
2	Multidisease	GenAge-Model	TERT
2	Multidisease	GenAge-Model	TULP1
2 & 3	Multicategory	DrugAge	ERBB2
2 & 3	Multicategory	DrugAge	PRKCQ
2 & 3	Multicategory	GenAge-Human	ERBB2
2 & 3	Multicategory	GenAge-Model	ACO2
2 & 3	Multicategory	GenAge-Model	KEAP1
2 & 3	Multicategory	GenAge-Model	PRKCQ
2 & 3	Multicategory	GenAge-Model	RPS10
2 & 3	Multicategory	GenAge-Model	TUFM
2 & 3	Multidisease	DrugAge	ERBB2
2 & 3	Multidisease	DrugAge	PRKCQ
2 & 3	Multidisease	GenAge-Human	ERBB2
2 & 3	Multidisease	GenAge-Model	ACO2
2 & 3	Multidisease	GenAge-Model	KEAP1
2 & 3	Multidisease	GenAge-Model	PRKCQ
2 & 3	Multidisease	GenAge-Model	RPS10
2 & 3	Multidisease	GenAge-Model	TUFM
3	Multicategory	DrugAge	GJA1
3	Multicategory	DrugAge	IL1R1
3	Multicategory	DrugAge	IL2
3	Multicategory	DrugAge	SMAD3
3	Multicategory	GenAge-Human	IL2
3	Multicategory	GenAge-Human	IL7R
3	Multicategory	GenAge-Model	NDUFS2
3	Multicategory	GenAge-Model	RAD50
3	Multidisease	CellAge	ETS2
3	Multidisease	CellAge	GLB1
3	Multidisease	CellAge	MCL1
3	Multidisease	CellAge	RUNX1
3	Multidisease	CellAge	TRPM8
3	Multidisease	DrugAge	ADORA1
3	Multidisease	DrugAge	CSF2
3	Multidisease	DrugAge	FCGR2B
3	Multidisease	DrugAge	IL10
3	Multidisease	DrugAge	IL4R
3	Multidisease	DrugAge	MAP2K5
3	Multidisease	DrugAge	MCL1
3	Multidisease	DrugAge	THRA
3	Multidisease	DrugAge	GJA1
3	Multidisease	DrugAge	IL1R1
3	Multidisease	DrugAge	IL2
3	Multidisease	DrugAge	SMAD3
3	Multidisease	GenAge-Human	MED1
3	Multidisease	GenAge-Human	SDHC
3	Multidisease	GenAge-Human	IL2
3	Multidisease	GenAge-Human	IL7R
3	Multidisease	GenAge-Model	ELAVL2
3	Multidisease	GenAge-Model	MAT1A
3	Multidisease	GenAge-Model	SDHC
3	Multidisease	GenAge-Model	NDUFS2
3	Multidisease	GenAge-Model	RAD50
