## Supplemental Table 6 for "Common genetic associations between age-related diseases"

### Sheet: TableS6
GO Category	GO Term	Age-of-onset cluster	Log2 Enrichment Score	p-value	FDR
GO:0000723	telomere maintenance	1	6.07741	0.0035373	0.261619
GO:0002065	columnar/cuboidal epithelial cell differentiation	1	6.07741	0.0041477	0.278788
GO:0032200	telomere organization	1	5.92481	0.00416492	0.278788
GO:0006006	glucose metabolic process	1	5.92481	0.00783199	0.45852
GO:0035637	multicellular organismal signaling	1	5.66059	0.00990466	0.536647
GO:0050852	T cell receptor signaling pathway	2	4.53492	6.05695e-09	3.35979e-05
GO:0050851	antigen receptor-mediated signaling pathway	2	4.33985	1.48217e-08	4.11079e-05
GO:0002429	immune response-activating cell surface receptor signaling pathway	2	4.05019	6.33079e-08	8.77922e-05
GO:0002757	immune response-activating signal transduction	2	4.05019	6.33079e-08	8.77922e-05
GO:0002253	activation of immune response	2	3.94145	1.09095e-07	0.00012103
GO:0002768	immune response-regulating cell surface receptor signaling pathway	2	3.90689	1.32249e-07	0.000122264
GO:0002764	immune response-regulating signaling pathway	2	3.84008	1.91265e-07	0.000151564
GO:0002250	adaptive immune response	2	3.71478	3.71904e-07	0.000257869
GO:0050776	regulation of immune response	2	2.96029	2.17694e-06	0.00134172
GO:0050778	positive regulation of immune response	2	3.27466	3.20429e-06	0.00177742
GO:0002684	positive regulation of immune system process	2	2.58058	0.000106876	0.0248181
GO:0002682	regulation of immune system process	2	2.25146	0.000138428	0.0307144
GO:0048002	antigen processing and presentation of peptide antigen	2	3.62999	0.000208154	0.0419107
GO:0006955	immune response	2	2.07334	0.000219111	0.0419107
GO:0002495	antigen processing and presentation of peptide antigen via MHC class II	2	4.06979	0.000304676	0.0469455
GO:0002504	antigen processing and presentation of peptide or polysaccharide antigen via MHC class II	2	4.06979	0.000304676	0.0469455
GO:0019886	antigen processing and presentation of exogenous peptide antigen via MHC class II	2	4.06979	0.000304676	0.0469455
GO:0032609	interferon-gamma production	2	3.80494	0.000511449	0.0714482
GO:0019882	antigen processing and presentation	2	3.28179	0.000567231	0.0767423
GO:0002456	T cell mediated immunity	2	4.06714	0.00165084	0.176656
GO:0002478	antigen processing and presentation of exogenous peptide antigen	2	3.32678	0.00182499	0.187116
GO:0019884	antigen processing and presentation of exogenous antigen	2	3.32678	0.00182499	0.187116
GO:0002376	immune system process	2	1.61185	0.00191091	0.187116
GO:0002449	lymphocyte mediated immunity	2	3.21454	0.00192277	0.187116
GO:0060333	interferon-gamma-mediated signaling pathway	2	3.82493	0.00251302	0.224835
GO:0002790	peptide secretion	2	2.33498	0.00270454	0.238129
GO:0007166	cell surface receptor signaling pathway	2	1.541	0.00282174	0.244565
GO:0048584	positive regulation of response to stimulus	2	1.62785	0.00297849	0.250329
GO:0002460	adaptive immune response based on somatic recombination of immune receptors built from immunoglobulin superfamily domains	2	2.92139	0.00360086	0.262816
GO:0023061	signal release	2	2.20511	0.00375279	0.263503
GO:0050663	cytokine secretion	2	2.83529	0.00488061	0.314799
GO:0001933	negative regulation of protein phosphorylation	2	2.67673	0.00579023	0.356871
GO:0071346	cellular response to interferon-gamma	2	3.19922	0.00730823	0.440638
GO:0001816	cytokine production	2	1.95873	0.00762406	0.454739
GO:0042326	negative regulation of phosphorylation	2	2.49966	0.00793545	0.45852
GO:0002694	regulation of leukocyte activation	3	2.34263	7.22615e-06	0.00364395
GO:0050865	regulation of cell activation	3	2.29326	1.01877e-05	0.00470927
GO:0001819	positive regulation of cytokine production	3	2.39928	1.16897e-05	0.0049879
GO:0032755	positive regulation of interleukin-6 production	3	3.46815	1.68596e-05	0.00668
GO:0001775	cell activation	3	1.70353	2.07331e-05	0.0072233
GO:0002819	regulation of adaptive immune response	3	3.08529	2.08352e-05	0.0072233
GO:0002250	adaptive immune response	3	2.40839	2.66639e-05	0.00864461
GO:0045321	leukocyte activation	3	1.72517	2.80518e-05	0.00864461
GO:0002822	regulation of adaptive immune response based on somatic recombination of immune receptors built from immunoglobulin superfamily domains	3	3.27426	3.5214e-05	0.0102806
GO:0032635	interleukin-6 production	3	3.02447	8.02342e-05	0.0211933
GO:0032675	regulation of interleukin-6 production	3	3.02447	8.02342e-05	0.0211933
GO:0001817	regulation of cytokine production	3	1.90877	9.31345e-05	0.0234826
GO:0032649	regulation of interferon-gamma production	3	3.33962	0.00010738	0.0248181
GO:0019221	cytokine-mediated signaling pathway	3	1.91711	0.00021363	0.0419107
GO:0006954	inflammatory response	3	1.87631	0.000213778	0.0419107
GO:0002696	positive regulation of leukocyte activation	3	2.29141	0.000240462	0.0430272
GO:0050867	positive regulation of cell activation	3	2.29141	0.000240462	0.0430272
GO:0032609	interferon-gamma production	3	3.03819	0.000259633	0.0450057
GO:0042110	T cell activation	3	2.07956	0.000274676	0.0461705
GO:0071345	cellular response to cytokine stimulus	3	1.6322	0.000330314	0.0495203
GO:0001816	cytokine production	3	1.68066	0.000340315	0.049677
GO:0050727	regulation of inflammatory response	3	2.25815	0.000515221	0.0714482
GO:0030098	lymphocyte differentiation	3	2.1438	0.000726212	0.0959119
GO:0030217	T cell differentiation	3	2.35865	0.000759693	0.0980004
GO:0002460	adaptive immune response based on somatic recombination of immune receptors built from immunoglobulin superfamily domains	3	2.35865	0.00083605	0.10314
GO:0050729	positive regulation of inflammatory response	3	3.06304	0.000836721	0.10314
GO:0046649	lymphocyte activation	3	1.71642	0.000868898	0.104778
GO:0045619	regulation of lymphocyte differentiation	3	2.57503	0.00095653	0.112891
GO:0002682	regulation of immune system process	3	1.27482	0.00124097	0.14341
GO:0010628	positive regulation of gene expression	3	1.09469	0.00138047	0.156275
GO:0034097	response to cytokine	3	1.38817	0.00151595	0.168179
GO:0006952	defense response	3	1.27137	0.00165605	0.176656
GO:0032722	positive regulation of chemokine production	3	3.26068	0.00190646	0.187116
GO:0042116	macrophage activation	3	3.10806	0.00214387	0.205035
GO:0006955	immune response	3	1.11125	0.00221758	0.206642
GO:0002683	negative regulation of immune system process	3	1.93839	0.00223518	0.206642
GO:0031347	regulation of defense response	3	1.62551	0.00237482	0.215953
GO:0045580	regulation of T cell differentiation	3	2.51182	0.00292263	0.249413
GO:0032101	regulation of response to external stimulus	3	1.39539	0.00302957	0.250821
GO:0097696	receptor signaling pathway via STAT	3	2.84379	0.00321262	0.25773
GO:0002274	myeloid leukocyte activation	3	1.6578	0.00325375	0.25773
GO:0002824	positive regulation of adaptive immune response based on somatic recombination of immune receptors built from immunoglobulin superfamily domains	3	2.96994	0.00326413	0.25773
GO:0032602	chemokine production	3	2.96994	0.00334533	0.25773
GO:0032642	regulation of chemokine production	3	2.96994	0.00334533	0.25773
GO:0051249	regulation of lymphocyte activation	3	1.78638	0.00342838	0.258369
GO:0002702	positive regulation of production of molecular mediator of immune response	3	2.96994	0.00344679	0.258369
GO:0050776	regulation of immune response	3	1.36608	0.00369234	0.263503
GO:0050777	negative regulation of immune response	3	2.51182	0.00372355	0.263503
GO:0042742	defense response to bacterium	3	2.84379	0.00389379	0.269986
GO:0050863	regulation of T cell activation	3	1.90109	0.00417152	0.278788
GO:0002821	positive regulation of adaptive immune response	3	2.84379	0.00426263	0.281486
GO:1902105	regulation of leukocyte differentiation	3	2.07465	0.00450832	0.294208
GO:0002521	leukocyte differentiation	3	1.64829	0.00532125	0.335828
GO:0022900	electron transport chain	3	2.84379	0.00532772	0.335828
GO:0048762	mesenchymal cell differentiation	3	2.72769	0.00550283	0.342968
GO:0002440	production of molecular mediator of immune response	3	2.2337	0.00685838	0.41806
GO:0002706	regulation of lymphocyte mediated immunity	3	2.52	0.0078612	0.45852
GO:0002820	negative regulation of adaptive immune response	3	3.19616	0.00851847	0.487133
GO:0002684	positive regulation of immune system process	3	1.24078	0.00947195	0.536132
GO:0051239	regulation of multicellular organismal process	3	0.746845	0.00968087	0.536647
GO:0042108	positive regulation of cytokine biosynthetic process	3	3.00289	0.00991157	0.536647
GO:0051240	positive regulation of multicellular organismal process	3	0.979736	0.00991922	0.536647
GO:0006672	ceramide metabolic process	3	3.00289	0.00996478	0.536647
