## Supplemental Table 8 for "Common genetic associations between age-related diseases"

### Sheet: TableS8
Compared Clusters	Odds Ratio	Log2 Odds Ratio	p-value	Odds Ratio excluding pleiotropic SNPs within age-of-onset cluster	Log 2 Odds Ratio excluding pleiotropic SNPs within age-of-onset cluster	p-value excluding pleiotropic SNPs within age-of-onset cluster
cl1-cl2	44.8872	5.48823	0	1169.17	10.1913	0
cl1-cl3	177.927	7.47514	0	251.766	7.97594	3.63e-229
cl2-cl3	821.635	9.68235	0	2002.39	10.9675	3.83e-223
