## Supplemental Table 9 for "Common genetic associations between age-related diseases"

### Sheet: TableS9
Cluster1 Diseases	Cluster2 Diseases	Gene ID	Median RAF Difference
cardiovascular, hypertension	gout	ADH1B	0.937977
cardiovascular, hypertension	musculoskeletal/trauma, osteoarthritis	BANK1	0.881184
high cholesterol	cholelithiasis/gall stones, gall bladder disease, gastrointestinal/abdominal, liver/biliary/pancreas problem	ABCG5, ABCG8	0.876928
cardiovascular, hypertension	joint disorder, musculoskeletal/trauma, osteoarthritis	SLC39A8	0.83978
hypertension	deep venous thrombosis (dvt), pulmonary embolism +/- dvt, venous thromboembolic disease	ABO	0.619436
cardiovascular, hypertension	hyperthyroidism/thyrotoxicosis, thyroid problem (not cancer)	HIST1H3J, IQCB2P, OR1F12, OR2B7P, OR2B8P, TRIM27, ZKSCAN3, ZKSCAN4, ZNF165, ZNF192P1, ZNF192P2, ZNF391, ZNF602P, ZNF603P, ZSCAN12P1, ZSCAN23, ZSCAN26, ZSCAN31	0.510904
cardiovascular, hypertension	hyperthyroidism/thyrotoxicosis	HIST1H3J, IQCB2P, OR1F12, OR2B7P, OR2B8P, TRIM27, ZKSCAN3, ZKSCAN4, ZNF165, ZNF192P1, ZNF192P2, ZNF391, ZNF602P, ZNF603P, ZSCAN12P1, ZSCAN23, ZSCAN26, ZSCAN31, LINC01623	0.507804
cardiovascular	hyperthyroidism/thyrotoxicosis	HIST1H3J, IQCB2P, OR1F12, OR2B7P, OR2B8P, TRIM27, ZKSCAN3, ZKSCAN4, ZNF165, ZNF192P1, ZNF192P2, ZNF391, ZNF602P, ZNF603P, ZSCAN12P1, ZSCAN23, ZSCAN26, ZSCAN31	0.490328
hypertension	musculoskeletal/trauma	CDK10, CHMP1A, FANCA, GAS8, GAS8-AS1, LINC02166, SPATA2L, SPIRE2, TCF25, VPS9D1, VPS9D1-AS1	0.291458
high cholesterol	osteoarthritis	ILF3	0.121324
high cholesterol	hypothyroidism/myxoedema, thyroid problem (not cancer)	NPEPPS	0.119592
high cholesterol	cholelithiasis/gall stones, gall bladder disease, liver/biliary/pancreas problem	ABCG5, ABCG8, LRPPRC	0.08431
hypertension	hypothyroidism/myxoedema	CLDN23, ENPP7P1, FAM85B, FAM86B3P, ALG1L13P, MFHAS1, ERI1, RPL10P19, TNKS, MSRA, RP1L1, XKR6, NEIL2, TDH, BLK, MTMR9, FAM167A, FDFT1, FAM167A-AS1, DEFB131E, DEFB134, CTSB, FAM66A, GATA4	-0.047944
hypertension	hypothyroidism/myxoedema, thyroid problem (not cancer)	CLDN23, ENPP7P1, FAM85B, FAM86B3P, ALG1L13P, MFHAS1, ERI1, RPL10P19, MSRA, XKR6, NEIL2, TDH, BLK, MTMR9, FAM167A, FDFT1, FAM167A-AS1, DEFB131E, DEFB134, CTSB, FAM66A	-0.064901
cardiovascular, hypertension	osteoarthritis	LMAN1L, SNUPN, MPI, PPCDC, RPP25, SCAMP2, SCAMP5, ULK3, BANK1	-0.10682
cardiovascular	hypothyroidism/myxoedema	ERI1, RPL10P19	-0.22676
high cholesterol	cholelithiasis/gall stones, gall bladder disease	ABCG8, LRPPRC, ACADS, SPPL3, HNF1A, MLEC, C12orf43	-0.236614
hypertension	hiatus hernia	WT1	-0.238704
cardiovascular, hypertension	hypothyroidism/myxoedema	MFHAS1, ERI1, RPL10P19, TNKS, XKR6, NEIL2, TDH, BLK, MTMR9, FAM167A, FDFT1, FAM167A-AS1, DEFB131E, DEFB134, CTSB, FAM66A, GATA4	-0.242876
cardiovascular, high cholesterol	gall bladder disease	COQ5, ACADS, SPPL3, MLEC, C12orf43	-0.294966
high cholesterol	gall bladder disease	COQ5, SPPL3, HNF1A, MLEC, C12orf43, OASL	-0.296717
angina, cardiovascular, high cholesterol	cholelithiasis/gall stones, gall bladder disease	ACADS, SPPL3, HNF1A, MLEC, C12orf43	-0.36408
cardiovascular, high cholesterol	cholelithiasis/gall stones, gall bladder disease, gastrointestinal/abdominal, liver/biliary/pancreas problem	ABCG8	-0.366182
cardiovascular, high cholesterol	cholelithiasis/gall stones, gall bladder disease	COQ5, ACADS, SPPL3, HNF1A, MLEC, C12orf43	-0.38422
cardiovascular, high cholesterol	cholelithiasis/gall stones, gall bladder disease, liver/biliary/pancreas problem	ABCG5, ABCG8	-0.461655
